# LymphoML: An interpretable artificial intelligence-based method identifies morphologic features that correlate with lymphoma subtype

**DOI:** 10.1101/2023.03.14.23287143

**Authors:** Vivek Shankar, Xiaoli Yang, Vrishab Krishna, Brent T. Tan, Oscar Silva, Rebecca Rojansky, Andrew Y. Ng, Fabiola Valvert, Edward L. Briercheck, David M. Weinstock, Yasodha Natkunam, Sebastian Fernandez-Pol, Pranav Rajpurkar

## Abstract

Lymphomas vary in terms of clinical behavior, morphology, and response to therapies and thus accurate classification is essential for appropriate management of patients. In this study, using a set of 670 cases of lymphoma obtained from a center in Guatemala City, we propose an interpretable machine learning method, LymphoML, for lymphoma subtyping into eight diagnostic categories. LymphoML sequentially applies steps of (1) object segmentation to extract nuclei, cells, and cytoplasm from hematoxylin and eosin (H&E)-stained tissue microarray (TMA) cores, (2) feature extraction of morphological, textural, and architectural features, and (3) aggregation of per-object features to create patch-level feature vectors for lymphoma classification. LymphoML achieves a diagnostic accuracy of 64.3% (AUROC: 85.9%, specificity: 88.7%, sensitivity: 66.9%) among 8 lymphoma subtypes using only H&E-stained TMA core sections, at a level similar to experienced hematopathologists. We find that the best model’s set of nuclear and cytoplasmic morphological, textural, and architectural features are most discriminative for diffuse large B-cell lymphoma (F1: 78.7%), classic Hodgkin lymphoma (F1 score: 74.5%), and mantle cell lymphoma (F1: 71.0%). Nuclear shape features provide the highest diagnostic yield, with nuclear texture, cytoplasmic, and architectural features providing smaller gains in accuracy. Finally, combining information from the H&E-based model together with the results of a limited set of immunohistochemical (IHC) stains resulted in a similar diagnostic accuracy (accuracy: 85.3%, AUROC: 95.7%, sensitivity: 84.5%, specificity: 93.5%) as with a much larger set of IHC stains (accuracy: 86.1%, AUROC: 96.7%, specificity: 93.2%, sensitivity: 86.0%). Our work suggests a potential way to incorporate machine learning tools into clinical practice to reduce the number of expensive IHC stains while achieving a similar level of diagnostic accuracy.
