## Supplementary Table 4 for "LymphoML: An interpretable artificial intelligence-based method identifies morphologic features that correlate with lymphoma subtype"

### Sheet: Table 2
Table 4: List of CellProfiler Features
Feature Name	Feature Type	Feature Description
Area	Morphological (Area Shape)	The number of pixels in the region.
Bounding Box Area	Morphological (Area Shape)	The area of a box containing the object.
Bounding Box Minimum/Maximum	Spatial / Architectural	The minimum/maximum x-, y-, and (for 3D objects) z- coordinates of the object.
Center_X, Center_Y, Center_Z	Spatial / Architectural	The x-, y-, and (for 3D objects) z- coordinates of the point farthest away from any object edge (the centroid).
Central Moment features	Spatial / Architectural	Similar to spatial moments, but normalized to the object’s centroid. These are therefore not influenced by an object’s location within an image.
Compactness	Morphological (Area Shape)	The mean squared distance of the object’s pixels from the centroid divided by the area. A filled circle will have a compactness of 1, with irregular objects or objects with holes having a value greater than 1.
Convex Hull Area	Morphological (Area Shape)	The number of pixels in the convex hull of the object
Eccentricity	Morphological (Area Shape)	The eccentricity of the ellipse that has the same second-moments as the region. The eccentricity is the ratio of the distance between the foci of the ellipse and its major axis length. The value is between 0 and 1. (0 and 1 are degenerate cases; an ellipse whose eccentricity is 0 is actually a circle, while an ellipse whose eccentricity is 1 is a line segment.)
Equivalent Diameter	Morphological (Area Shape)	The diameter of a circle or sphere with the same area as the object.
Euler Number	Morphological (Area Shape)	The number of objects in the region minus the number of holes in those objects, assuming 8-connectivity.
Form Factor	Morphological (Area Shape)	Calculated as 4*π*Area/Perimeter2. Equals 1 for a perfectly circular object.
Hu Moment features	Morphological (Area Shape)	Hu’s set of image moment features. These are not altered by the object’s location, size or rotation. This means that they primarily describe the shape of the object.
Inertia Tensor features	Morphological (Area Shape)	A representation of rotational inertia of the object relative to its center.
Inertia Tensor Eigenvalues features	Morphological (Area Shape)	Values describing the movement of the Inertia Tensor array.
Major Axis Length	Morphological (Area Shape)	The length (in pixels) of the major axis of the ellipse that has the same normalized second central moments as the region.
Min/Max Feret Diameter	Morphological (Area Shape)	The Feret diameter is the distance between two parallel lines tangent on either side of the object (imagine taking a caliper and measuring the object at various angles). The minimum and maximum Feret diameters are the smallest and largest possible diameters, rotating the calipers along all possible angles.
Maximum Radius	Morphological (Area Shape)	The maximum distance of any pixel in the object to the closest pixel outside of the object. For skinny objects, this is 1/2 of the maximum width of the object.
Mean Radius	Morphological (Area Shape)	The mean distance of any pixel in the object to the closest pixel outside of the object.
Median Radius	Morphological (Area Shape)	The median distance of any pixel in the object to the closest pixel outside of the object.
Minor Axis Length	Morphological (Area Shape)	The length (in pixels) of the minor axis of the ellipse that has the same normalized second central moments as the region.
Normalized Moment features	Morphological (Area Shape)	Similar to central moments, but further normalized to be scale invariant. These moments are therefore not impacted by an object’s size (or location).
Orientation	Morphological (Area Shape)	The angle (in degrees ranging from -90 to 90 degrees) between the x-axis and the major axis of the ellipse that has the same second-moments as the region.
Perimeter	Morphological (Area Shape)	The total number of pixels around the boundary of each region in the image.
Solidity	Morphological (Area Shape)	The proportion of the pixels in the convex hull that are also in the object, i.e., ObjectArea/ConvexHullArea.
Spatial Moment features	Spatial / Architectural	A series of weighted averages representing the shape, size, rotation and location of the object.
Zernike shape features	Morphological (Area Shape)	These metrics of shape describe a binary object (or more precisely, a patch with background and an object in the center) in a basis of Zernike polynomials, using the coefficients as features (Boland et al., 1998). Currently, Zernike polynomials from order 0 to order 9 are calculated, giving in total 30 measurements. While there is no limit to the order which can be calculated (and indeed you coul…
Integrated Intensity	Texture / Intensity	The sum of the pixel intensities within an object.
Integrated Intensity Edge	Texture / Intensity	The sum of the edge pixel intensities of an object.
Lower Quartile Intensity	Texture / Intensity	The intensity value of the pixel for which 25% of the pixels in the object have lower values.
MAD Intensity	Texture / Intensity	The median absolute deviation (MAD) value of the intensities within the object. The MAD is defined as the median(|xi - median(x)|).
Mass Displacement	Texture / Intensity	The distance between the centers of gravity in the gray-level representation of the object and the binary representation of the object.
Max Intensity	Texture / Intensity	The maximal pixel intensity within an object.
Max Intensity Edge	Texture / Intensity	The maximal edge pixel intensity of an object.
Mean Intensity	Texture / Intensity	The average edge pixel intensity of an object.
Mean Intensity Edge	Texture / Intensity	The average edge pixel intensity of an object.
Median Intensity	Texture / Intensity	The median intensity value within the object.
Min Intensity	Texture / Intensity	The minimal pixel intensity within an object.
Min Intensity Edge	Texture / Intensity	The minimal edge pixel intensity of an object.
Std Intensity	Texture / Intensity	The standard deviation of the pixel intensities within an object.
Std Intensity Edge	Texture / Intensity	The standard deviation of the edge pixel intensities of an object.
Upper Quartile Intensity	Texture / Intensity	The intensity value of the pixel for which 75% of the pixels in the object have lower values.
Resource	https://cellprofiler-manual.s3.amazonaws.com/CellProfiler-4.0.5/modules/measurement.html
