## Supplementary Table 5 for "LymphoML: An interpretable artificial intelligence-based method identifies morphologic features that correlate with lymphoma subtype"

### Sheet: Table 3
Table 5: Summary of Case Types in Prior Lymphoma Diagnosis Studies
	Current study	Zhu et al, 2022¹	Steinbuss, 2021²	Mohlman et al, 2020³	Miyoshi et al, 2020⁴	Li et al, 2020⁵	Zhang et al, 2020⁶	Achi, 2019⁷	Brancati et al, 2019⁸	Janowczyk et al, 2016⁹
	Large non-Hodgkin B-cell lymphoma (n = 286) Total small B-cell lymphomas (n = 154) Total T and NK cell lymphoma (n = 96) TLL (n = 6) BLL (n = 5) Plasma cell neoplasm (n = 8) Histiocytic sarcoma (n = 1) RFH (n = 23) Total = 670	FL (n = 1129) CLL (n = 212) MCL (n = 613) DLBCL (n = 1002) CHL (n = 232) MZL (n = 888) AITL (n = 76) BL (n = 95) Total = 4247	CLL (n = 129) DLBCL (n = 119), Control LNs (n = 381) Total = 629	DLBCL (n = 36) BL (n = 34) Total = 70	DLBCL (n = 259) FL (n = 89) RFH (n = 40) Total = 388	DLBCL (n = 867) Non-DLBCL (n = 887 Total = 1754	CLL (n = 113) FL (n = 139) MCL (n = 122) Total = 374	Benign (n = 32) DLBCL (n = 32) BL (n = 32) SLL (n = 32) Total = 128	CLL (n = 113) FL (n = 139) MCL (n = 122) Total = 374	CLL (n = 113) FL (n = 139) MCL (n = 122) Total = 374
Number of diagnostic categories	8	8	3	2	3	2	3	4	3	3
Average number of cases per diagnostic category	84	531	210	35	129	877	125	32	125	125
Interpretability of models	Yes	Not described	No	No	No	No	No	No	No	No
Accuracy of best model		0.81	0.9556	0.94	0.97	99.71-100%	99.2-100%	0.95	0.9706	0.9658
CLL = chronic lymphocytic leukemia, SLL = small lymphocytic lymphoma, FL = follicular lymphoma, MCL = mantle cell lymphoma, DLBCL = diffuse large B-cell lymphoma, BL = Burkitt lymphoma, RFH = reactive follicular hyperplasia, TLL = T-lymphoblastic lymphoma, BLL = B-lymphoblastic leukemia
References:
1. Menglei Zhu, Michael Hazoglou, Anyi Li, Ahmet Dogan. Automatic Triaging of Hematopathology Tissue Specimens by Neural Network on Whole Slide Image (WSI). In: United States and Canadian Academy of Pathology 111th Annual Meeting. Abstract 976; 2022.
2. Steinbuss G, Kriegsmann M, Zgorzelski C, Brobeil A, Goeppert B, Dietrich S, et al. Deep Learning for the Classification of Non-Hodgkin Lymphoma on Histopathological Images. Cancers [Internet]. 2021 May 17;13(10). Available from: http://dx.doi.org/10.3390/cancers13102419
3. Mohlman JS, Leventhal SD, Hansen T, Kohan J, Pascucci V, Salama ME. Improving Augmented Human Intelligence to Distinguish Burkitt Lymphoma From Diffuse Large B-Cell Lymphoma Cases. Am J Clin Pathol. 2020 May 5;153(6):743–59.
4. Miyoshi H, Sato K, Kabeya Y, et al. Deep learning shows the capability of high-level computer-aided diagnosis in malignant lymphoma. Lab Invest. 2020;100(10):1300-1310. doi:10.1038/s41374-020-0442-3
5. Li D, Bledsoe JR, Zeng Y, Liu W, Hu Y, Bi K, et al. A deep learning diagnostic platform for diffuse large B-cell lymphoma with high accuracy across multiple hospitals. Nat Commun. 2020 Nov 26;11(1):6004.
6. Zhang J, Cui W, Guo X, Wang B, Wang Z. Classification of digital pathological images of non-Hodgkin’s lymphoma subtypes based on the fusion of transfer learning and principal component analysis. Med Phys. 2020 Sep;47(9):4241–53.
7. Achi HE, Belousova T, Chen L, Wahed A, Wang I, Hu Z, et al. Automated Diagnosis of Lymphoma with Digital Pathology Images Using Deep Learning. Ann Clin Lab Sci. 2019 Mar;49(2):153–60.
8. Brancati N, De Pietro G, Frucci M, Riccio D. A Deep Learning Approach for Breast Invasive Ductal Carcinoma Detection and Lymphoma Multi-Classification in Histological Images. IEEE Access. undefined 2019;7:44709–20.
9. Janowczyk A, Madabhushi A. Deep learning for digital pathology image analysis: A comprehensive tutorial with selected use cases. J Pathol Inform. 2016 Jul 26;7:29.
