## Supplementary Table 6 for "LymphoML: An interpretable artificial intelligence-based method identifies morphologic features that correlate with lymphoma subtype"

### Sheet: Table 4
Table 6: Notable features of studies that identify interpretable features for lymphoma diagnosis
	Current study	Yu et al, 2021	Gupta et al, 2009	Lesty et al, 1986
	Large non-Hodgkin B-cell lymphoma (n = 286) Total small B-cell lymphomas (n = 154) Total T and NK cell lymphoma (n = 96) TLL (n = 6) BLL (n = 5) Plasma cell neoplasm (n = 8) Histiocytic sarcoma (n = 1) RFH (n = 23)	MEITL (n = 26) ITL-NOS (n = 10) Borderline cases (n = 4) Total = 40	Fine needle aspiration cytology smears of 50 cases SLL (n = 13) FL (n = 9) DLBCL centroblastic (n = 14) DLBCL anaplastic (n = 4) DLBCL immunoblastic (n = 2) Lymphoblastic lymphoma (n = 8)	Lymphomas classified according to the International Working Formulation Small noncleaved lymphocytes, CLL (n = 8) Predominantly small cleaved cell; follicular or diffuse or both (n = 7) Mixed diffuse small and large; cleaved or noncleaved cells (n = 13) Large, diffuse noncleaved cells (n = 7) Large, diffuse cleaved cells (n = 10)
Total number of cases	670	40	50	45
Number of diagnostic categories	8	4	3*	5**
Average number of cases per diagnostic category	84	13	125	9
Interpretability of models	Yes	Yes	Yes	Yes
Accuracy of best model		0.95	0.9706	0.9658
CLL = chronic lymphocytic leukemia, SLL = small lymphocytic lymphoma, FL = follicular lymphoma, MCL = mantle cell lymphoma, DLBCL = diffuse large B-cell lymphoma, BL = Burkitt lymphoma, RFH = reactive follicular hyperplasia, TLL = T-lymphoblastic lymphoma, BLL = B-lymphoblastic leukemia, WSI = whole slide images, TMA = tissue microarrays, MEITL = monomorphic epitheliotropic intestinal T-cell lymp…
*By the World Health Organization Classification, centroblastic, immunoblastic, and anaplastic variants of diffuse large B-cell lymphoma are not separate diagnostic categories
**Diagnostic categories were based on the International Working Formulation
References:
1. Yu W-H, Li C-H, Wang R-C, Yeh C-Y, Chuang S-S. Machine Learning Based on Morphological Features Enables Classification of Primary Intestinal T-Cell Lymphomas. Cancers [Internet]. 2021 Oct 30;13(21). Available from: http://dx.doi.org/10.3390/cancers13215463
2. Gupta S, Gupta R, Singh S, Gupta K, Kudesia M. Nuclear morphometry and texture analysis of B-cell non-Hodgkin lymphoma: utility in subclassification on cytosmears. Diagn Cytopathol. 2010 Feb;38(2):94–103.
3. Lesty C, Raphael M, Nonnenmacher L, Leblond-Missenard V, Delcourt A, Homond A, et al. An application of mathematical morphology to analysis of the size and shape of nuclei in tissue sections of non-Hodgkin’s lymphoma. Cytometry. 1986 Mar;7(2):117–31.
