## Supplementary Table 7 for "LymphoML: An interpretable artificial intelligence-based method identifies morphologic features that correlate with lymphoma subtype"

### Sheet: Table 5
Table 7: H&E-only Model Performance
Section	Features	# of features	Test Accuracy	Test Weighted Sensitivity	Test Weighted Specificity	Test AUROC	Test Weighted F1	Per-Class Test F1
								DLBCL	HL	Agg BCL	FL	MCL	MZL	NKTCL	TCL
Nuclear Morphology	Nuclear Morphological Features only	310	59.7 (50.4, 68.2)	58.9 (49.6, 69.0)	84.9 (77.9, 89.1)	82.0 (75.0, 88.3)	54.1 (44.0, 63.0)	76.2 (67.2, 84.2)	65.3 (48.8, 82.6)	0.0 (--)	11.1 (0.0, 31.6)	51.6 (27.6, 71.0)	22.2 (0.0, 60.0)	42.9 (0.0, 72.0)	0.0 (--)
	Nuclear Intensity Features only	225	58.9 (49.6, 66.7)	57.4 (47.3, 66.7)	84.7 (78.5, 89.1)	82.8 (75.5, 88.2)	54.1 (44.4, 64.0)	76.0 (67.8, 82.6)	64.0 (44.4, 79.1)	0.0 (--)	27.0 (0.0, 52.6)	56.0 (31.6, 76.2)	0.0 (--)	29.0 (0.0, 58.8)	0.0 (--)
	Cytoplasmic Features only	470	57.4 (48.8, 66.7)	55.0 (45.0, 64.3)	84.2 (78.8, 88.6)	83.1 (77.6, 89.0)	52.8 (43.1, 62.2)	77.0 (67.8, 85.5)	60.0 (40.0, 74.4)	0.0 (--)	25.0 (0.0, 47.6)	51.0 (29.4, 70.6)	0.0 (--)	25.0 (0.0, 52.6)	0.0 (--)
	Nuclear Morphological + Intensity Features	630	61.2 (52.7, 69.8)	60.5 (51.2, 70.5)	87.1 (82.3, 91.3)	84.2 (78.4, 89.7)	56.4 (47.0, 65.7)	77.0 (67.3, 85.0)	69.4 (53.3, 82.7)	0.0 (--)	28.6 (0.0, 53.8)	66.7 (41.4, 83.3)	0.0 (--)	26.7 (0.0, 55.6)	0.0 (--)
	Nuclear + Cytoplasmic Features	950	62.0 (53.5, 70.5)	59.7 (50.4, 69.0)	86.8 (81.8, 90.5)	84.6 (78.7, 90.6)	56.4 (47.4, 65.6)	79.0 (69.7, 85.9)	76.6 (62.9, 90.2)	0.0 (--)	34.8 (9.1, 57.1)	51.6 (26.7, 71.0)	0.0 (--)	14.3 (0.0, 40.0)	0.0 (--)
	Nuclear Morphological Model: Parsimonious	36	61.2 (53.5, 69.0)	57.4 (47.3, 66.7)	84.0 (78.4, 88.4)	81.5 (73.7, 88.1)	57.0 (47.9, 65.6)	74.6 (64.8, 82.6)	69.2 (54.5, 82.8)	0.0 (--)	38.1 (11.1, 64.0)	64.5 (41.4, 82.4)	25.0 (0.0, 66.7)	26.7 (0.0, 57.1)	0.0 (--)
Architectural Features	CellProfiler Architectural + Clustering Tendency	217	44.9 (37.0, 53.5)	43.3 (34.4, 53.9)	74.7 (67.2, 80.2)	66.5 (59.1, 74.4)	39.8 (30.1, 49.0)	68.2 (58.4, 76.0)	33.3 (14.0, 50.8)	0.0 (--)	20.0 (0.0, 42.9)	16.7 (0.0, 38.5)	33.3 (0.0, 80.0)	0.0 (--)	0.0 (--)
	Nuclear + CellProfiler Architectural	475	60.5 (51.9, 68.2)	62.2 (51.9, 71.3)	86.2 (80.8, 90.3)	82.7 (76.3, 89.4)	54.7 (43.9, 64.2)	76.2 (67.2, 83.2)	69.4 (54.5, 84)	0.0 (--)	11.1 (0.0, 33.3)	53.3 (26.7, 72.2)	22.2 (0.0, 57.1)	40.0 (0.0, 70.0)	0.0 (--)
	Nuclear + CellProfiler Architectural + Clustering Tendency	675	59.8 (51.2, 67.7)	52.0 (43.0, 62.5)	75.3 (67.0, 81.5)	76.1 (68.7, 83.0)	51.1 (40.8, 60.5)	75.8 (67.2, 83.5)	75.0 (60.9, 88.4)	0.0 (--)	0.0 (--)	46.7 (23.1, 66.7)	0.0 (--)	16.7 (0.0, 50.0)	0.0 (--)
	Nuclear + Cytoplasm + Intensity	1530	62.0 (53.3, 70.5)	62.8 (54.3, 72.9)	88.8 (82.8, 92.1)	85.3 (79.4, 90.4)	56.5 (47.5, 65.5)	78.1 (69.6, 85.1)	70.6 (54.9, 85.1)	0.0 (--)	30.0 (0.0, 55.2)	62.1 (36.4, 80.0)	0.0 (--)	25.0 (0.0, 50.0)	0.0 (--)
	Nuclear + Cytoplasm + Intensity + CellProfiler Architectural	1595	64.3 (55.8, 72.9)	66.9 (62.0, 72.9)	88.7 (85.9, 91.3)	85.9 (82.9, 88.8)	58.5 (48.3, 68.0)	78.7 (70.3, 86.4)	74.5 (61.1, 87.9)	0.0 (--)	31.6 (0.0, 56.4)	71.0 (50.0, 87.0)	0.0 (--)	25.0 (0.0, 54.5)	0.0 (--)
	Nuclear + CellProfiler Architectural + Cytoplasm + Intensity + Clustering Tendency	1695	64.1 (55.5, 71.9)	64.1 (54.7, 72.7)	86.2 (80.8, 90.4)	85.5 (79.6, 90.5)	58.0 (48.1, 68.1)	80.0 (71.4, 87.7)	70.8 (55.0, 85.2)	0.0 (--)	22.2 (0.0, 47.1)	71.0 (48.0, 87.0)	0.0 (--)	26.7 (0.0, 57.1)	0.0 (--)
Deep Learning	ResNet-50 (Self Supervised H&E)	N/A	53.5 (45.7, 62.2)	55.5 (44.1, 66.1)	82.6 (75.8, 87.9)	82.4 (79.4, 85.9)	51.7 (42.1, 61.5)	72.5 (62.3, 80.7)	59.7 (40.0, 77.4)	0.0 (--)	27.7 (0.0, 52.2)	51.1 (21.1, 75.0)	0.0 (--)	34.1 (8.3, 59.3)	0.0 (--)
	TripletNet finetuned (Camelyon)	N/A	52.8 (44.9, 61.4)	53.7 (43.3, 63.0)	75.7 (67.6, 81.7)	81.7 (79.5, 84)	45.7 (36.2, 55.3)	70.3 (61.5, 78.4)	30.1 (8.3, 51.1)	0.0 (--)	30.6 (0.0, 58.3)	49.2 (23.1, 69.8)	0.0 (--)	29.0 (0.0, 61.5)	0.0 (--)
