## Supplementary Table 9 for "LymphoML: An interpretable artificial intelligence-based method identifies morphologic features that correlate with lymphoma subtype"

### Sheet: Sheet1
Table 9: Performance Comparison of Best H&E-only model to Hematopathologists
Method	Test Accuracy	Test Weighted Sensitivity	Test Weighted Specificity	Test AUROC	Test Weighted F1
Hematopathologist 1 on H&E TMAs	56.1 (48.0, 64.2)	56.5 (49.0, 66.2)	82.1 (75.4, 87.5)	N/A	53.5 (45.0, 62.0)
Hematopathologist 2 on H&E TMAs	60.1 (52.0, 67.6)	60.5 (51.0, 68.7)	82.8 (76.2, 88.2)	N/A	58.8 (49.2, 67.2)
Hematopathologist 3 on WSIs	63.5 (55.4, 70.9)	63.9 (55.9, 73.8)	92.9 (87.5, 95.7)	N/A	66.0 (57.7, 74.2)
General Pathologist on WSIs	56.1 (47.3, 63.5)	55.8 (47.6, 65.5)	93.2 (84.9, 95.1)	N/A	65.1 (56.9, 72.4)
Best H&E Model	64.3 (55.8, 72.9)	67.1 (55.6, 77.8)	84.2 (82.4, 85.7)	85.6 (84.5, 86.8)	58.0 (48.1, 68.1)
Method	Per-Class Metrics
	DLBCL	HL	Agg BCL	FL	MCL	MZL	NKTCL	TCL
Hematopathologist 1 on H&E TMAs	73.3 (64.8, 81.1)	63.8 (46.8, 78.7)	25.0 (0.0, 66.7)	35.7 (11.8, 59.3)	36.4 (10.0, 60.0)	28.6 (0.0, 66.7)	0.0 (--)	23.5 (0.0, 52.2)
Hematopathologist 2 on H&E TMAs	73.3 (64.3, 80.7)	86.4 (73.3, 95.8)	0.0 (--)	42.9 (15.4, 64.5)	43.5 (13.3, 66.7)	17.4 (0.0, 40.0)	26.7 (0.0, 53.8)	0.0 (--)
Hematopathologist 3 on WSIs	82.1 (74.6, 88.7)	86.4 (73.3, 95.8)	0.0 (--)	58.3 (31.6, 82.8)	20.0 (0.0, 44.4)	30.8 (0.0, 61.5)	70.0 (40.0, 90.0)	23.5 (0.0, 50.0)
General Pathologist on WSIs	67.8 (56.5, 77.1)	80.0 (61.1, 92.3)	0.0 (--)	54.5 (26.1, 75.9)	52.2 (21.1, 75.9)	50.0 (0.0, 88.9)	1.0 (--)	23.5 (0.0, 50.0)
Best H&E Model	80.0 (71.4, 87.7)	70.8 (55.0, 85.2)	0.0 (--)	22.2 (0.0, 47.1)	71.0 (48.0, 87.0)	0.0 (--)	26.7 (0.0, 57.1)	0.0 (--)
