## Supplementary Table 10 for "LymphoML: An interpretable artificial intelligence-based method identifies morphologic features that correlate with lymphoma subtype"

### Sheet: Sheet1
Table 10: Performance Comparison on DLBCL vs non-DLBCL Classification
Method	Test Accuracy	Test Weighted Sensitivity	Test Weighted Specificity	Test AUROC	F1 Score
Baseline: Hematopathologist 1 on H&E TMAs	73 (65.5, 80.4)	72.5 (64.1, 80.7)	73.2 (64.3, 80.8)	N/A	73.1 (65.6, 79.7)
Baseline: Hematopathologist 2 on H&E TMAs	73 (65.5, 79.7)	72.9 (64.6, 81.0)	73.0 (64.7, 80.9)	N/A	73.0 (65.4, 80.0)
Baseline: Hematopathologist 3 on WSIs	83.8 (77.7, 89.2)	82.8 (75.2, 89.0)	82.6 (75.0, 89.2)	N/A	83.8 (77.7, 89.2)
Baseline: General Pathologist on WSIs	73.6 (66.9, 80.4)	69.0 (60.0, 76.6)	68.3 (57.9, 76.9)	N/A	73.1 (64.9, 80.0)
Best Model with nuclear size/area features only	76.0 (68.2, 82.9)	76.0 (67.4, 84.5)	74.7 (64.7, 83.7)	81.7 (71.7, 89.2)	75.9 (68.9, 83.0)
Best H&E Model	79.8 (72.9, 86.0)	81.3 (73.6, 88.4)	81.8 (73.5, 88.6)	78.9 (70.6, 85.8)	81.5 (73.6, 88.4)
