## Supplementary Table 11 for "LymphoML: An interpretable artificial intelligence-based method identifies morphologic features that correlate with lymphoma subtype"

### Sheet: Table 9
Table 11: Performance Comparison of H&E-only Model and Selected Immunostains
Method	Test Accuracy	Test Weighted Sensitivity	Test Weighted Specificity	Test Weighted AUROC	Test Weighted F1	Per-Class F1
						B-Cell	HL	FL, MZL	MCL	T-Cell
Baseline: Best H&E Model	69.0 (60.5, 76.7)	69.8 (60.5, 78.3)	86.4 (80.3, 90.9)	85.5 (79.5, 90.7)	65.7 (56.6, 74.1)	78.0 (68.9, 85.2)	72.3 (54.5, 85.1)	62.9 (40.0, 80.0)	75.9 (52.9, 91.4)	17.4 (0.0, 38.5)
Baseline: CD10, CD20, CD3, EBV ISH, BCL1, CD30	75.2 (67.4, 82.2)	75.2 (66.7, 82.2)	86.4 (79.3, 91.8)	89.7 (83.2, 94.2)	70.9 (62.0, 79.6)	78.7 (70.1, 85.9)	81.1 (64.5, 93.3)	9.1 (0.0, 26.1)	87.5 (70.6, 97.7)	87.2 (73.3, 97.0)
Baseline: Best Model with all immunostains	86.1 (80.6, 92.2)	86.0 (79.1, 93.0)	93.2 (88.0, 96.6)	96.7 (93.6, 98.9)	85.1 (78.4, 91.1)	86.7 (80.0, 92.7)	92.3 (81.5, 100.0)	58.1 (33.3, 77.4)	93.3 (81.5, 100.0)	97.3 (90.6, 100.0)
H&E + CD20	78.3 (70.5, 84.5)	79.1 (70.5, 86.8)	93.1 (89.0, 96.6)	93.3 (88.9, 96.8)	78.1 (69.9, 85.0)	85.0 (77.1, 91.3)	74.4 (57.1, 87.8)	66.7 (45.7, 82.4)	80.0 (58.3, 93.8)	74.3 (56.0, 88.9)
H&E + CD3	79.1 (72.1, 85.3)	81.4 (72.9, 88.4)	92.9 (88.0, 96.7)	93.2 (88.8, 96.5)	78.3 (70.3, 85.7)	84.7 (76.8, 91.2)	76.2 (58.1, 89.5)	58.1 (33.3, 76.5)	75.9 (54.5, 90.9)	86.5 (71.4, 96.8)
H&E + CD3, CD20	82.9 (76.7, 89.1)	82.9 (75.2, 90.7)	94.2 (90.2, 97.5)	94.7 (90.8, 97.5)	82.6 (75.7, 88.7)	87.7 (80.8, 94.2)	82.1 (65.1, 93.6)	66.7 (45.2, 82.1)	80.0 (61.5, 94.1)	89.5 (75.6, 97.6)
H&E + CD3, CD20, BCL1	83.7 (78.3, 89.9)	83.7 (75.2, 90.7)	94.4 (89.9, 97.7)	95.5 (92.2, 98.1)	83.4 (76.5, 89.5)	85.7 (78.4, 91.9)	85.0 (71.8, 95.5)	64.9 (43.7, 80.6)	90.3 (76.9, 100.0)	91.9 (78.6, 100.0)
H&E + CD10, CD20, CD3, EBV ISH, BCL1, CD30	85.3 (78.3, 90.7)	84.5 (77.5, 91.5)	93.5 (88.6, 97.2)	95.7 (92.7, 98.4)	84.7 (77.9, 91.2)	87.2 (80.0, 93.1)	84.2 (69.0, 94.4)	70.6 (47.6, 86.7)	90.3 (75.9, 100.0)	91.9 (81.1, 100.0)
