## Supplementary Table 12 for "LymphoML: An interpretable artificial intelligence-based method identifies morphologic features that correlate with lymphoma subtype"

### Sheet: Sheet1
Supplementary Table 12: Statistical tests results -- Best H&E Model vs Pathologists & Deep Learning
Comparison		Accuracy Difference (Method 1 - Method 2)	Two-tailed Paired t-test (Bootstrapping)		Test for Equivalence (TOST with Bootstrapping)				Conclusion (alpha=5%)
Method 1	Method 2		95% CI Lower Bound	95% CI Upper Bound	90% CI Lower Bound	-Δ	90% CI Upper Bound	+Δ
Best H&E Model: Nuclear + Cytoplasm + Intensity + CellProfiler Architectural	Hematopathologist 1 on TMAs	0.082	-0.03	0.193	-0.015	-0.05	0.173	0.05	Non-inferior
	Hematopathologist 2 on TMAs	0.04	-0.072	0.155	-0.056	-0.05	0.138	0.05	--
	Hematopathologist 3 on WSIs	0.005	-0.119	0.119	-0.09	-0.05	0.102	0.05	--
	General Pathologist on WSIs	0.08	-0.036	0.197	-0.021	-0.05	0.175	0.05	Non-inferior
Comparison		Accuracy Difference (Method 1 - Method 2)	Two-tailed Paired t-test (Bootstrapping)		Test for Equivalence (TOST with Bootstrapping)				Conclusion (alpha=5%)
Method 1	Method 2		95% CI Lower Bound	95% CI Upper Bound	90% CI Lower Bound	-Δ	90% CI Upper Bound	+Δ
Best H&E Model: Nuclear + Cytoplasm + Intensity + CellProfiler Architectural	TripletNet finetuned (Camelyon)	0.121	0.003	0.246	--	-0.05	--	0.05	Significant Difference
