## Supplementary Table 13 for "LymphoML: An interpretable artificial intelligence-based method identifies morphologic features that correlate with lymphoma subtype"

### Sheet: Table 11
Table 13: Statistical Tests Results: H&E Features + Stains vs Stains Only
Comparison		Difference (Method 1 - Method 2)	Two-tailed Paired t-test (Bootstrapping)		Test for Equivalence (TOST with Bootstrapping)				Conclusion (alpha=5%)
Method 1	Method 2		95% CI Lower Bound	95% CI Upper Bound	90% CI Lower Bound	-Δ	90% CI Upper Bound	+Δ
6 Stains Only (CD10, CD20, CD3, EBV ISH, BCL1, CD30)	All 46 Stains	-0.112	-0.209	-0.016	--	-0.05	--	0.05	Significant Difference
H&E Features Only		-0.173	-0.271	-0.078	--	-0.05	--	0.05	Significant Difference
H&E Features + 6 Stains		-0.009	-0.101	0.07	-0.085	-0.05	0.062	0.05	--
