## Supplementary Table 14 for "LymphoML: An interpretable artificial intelligence-based method identifies morphologic features that correlate with lymphoma subtype"

### Sheet: Sheet1
Table 14: Patch-Resolution Experiments for Nuclei-Only Model
Number of Patches per Core	Patch-Level CV Accuracy	Core-Level CV Accuracy
1	0.541	0.554
4	0.524	0.583
9	0.487	0.574
16	0.468	0.579
25	0.449	0.575
36	0.433	0.552
49	0.427	0.536
64	0.416	0.539
81	0.409	0.536
100	0.408	0.536
